# Spatial and Temporal Patterns and Clustering of Routine Childhood Immunization Coverage across Districts of North-Western Province, Zambia, 2021–2025

**DOI:** 10.64898/2026.09.14.26363025

**Authors:** Marshall Chitalu Mubanga, Friday Nkoma, Eustarckio Kazonga, Martin Chakulya, Chipego Hajamba

## Abstract

**Background:** **Routine childhood immunization a cornerstone of child survival,** substantial subnational disparities persist in many low- and middle-income settings. Evidence on the spatial and temporal distribution of routine immunization coverage at district level in North-Western Province, Zambia, is limited**. This study examined** spatial and temporal patterns and clustering of routine childhood immunization coverage across the province’s 11 districts from 2021 to 2025.

**Methods:** A retrospective ecological study was conducted using annual district-level routine childhood immunization coverage data from North-Western Province, Zambia, for 2021–2025. Data were obtained from routine health information system records. Descriptive statistics were used toassess temporal and district-level variation.. Spatial inequality was quantified using the range, interquartile range (IQR), and coefficient of variation (CV). Global spatial autocorrelation was evaluated using Global Moran’s I, while local spatial patterns were quantified using Local Moran’s I (LISA) and Getis-Ord Gi* hotspot analysis. First-order Queen contiguity with row-standardized spatial weights: was used to define spatial relationships. Statistical significance was assessed using 999 permutations at α = 0.05.

**Results:** Coverage varied substantially across districts and years, ranging from 20.7 % (Chavuma, 2023) to 108.5 % (Kasempa, 2025). Spatial inequality as greatest in 2023 (CV 37.3 %) and declined to 18.1 % in 2025.Global spatial autocorrelation was weak and generally non-significant across most years.

Local analysis identified Chavuma as a statistically significant Low-High spatial outlier, while Kasempa and Mufumbwe formed a significant High-High cluster: in 2005. Getis-Ord Gi* similarly identified Kasempa and Mufumbwe as significant hotspots in 2025 and detected no significant cold spots during the study period. Mean district-level coverage declined by approximately 3 percentage points between 2021 and 2025, with Mean district-level coverage declined by approximately 3 percentage points between 2021 and 2025, with large declines in Solwezi (–47.9 pp) and Zambezi (–20.0 pp) while Kasempa (+26.1 pp) and Mufumbwe (+16.5 pp) recorded increases.

**Conclusions:** Immunization coverage in North-Western Province exhibited substantial temporal and district-level variation, with generally weak global spatial autocorrelation. However, a statistically significant high-coverage cluster emerged in 2025 in Kasempa and Mufumbwe. The transient Low-High outlier in Chavuma in 2023 further highlights the importance of monitoring geographically isolated areas of low coverage. Findings support spatially informed micro-planning, targeted outreach, and continued district-level surveillance to address persistent inequalities and emerging geographic patterns in immunization coverage.
