## Supplemental Data for "Spatial and Temporal Patterns and Clustering of Routine Childhood Immunization Coverage across Districts of North-Western Province, Zambia, 2021–2025"

### Sheet: 2021
organisationunitname	2021 BCG coverage (%) under 1	2021 IPV 1st dose coverage (%) under 1	2021 IPV 2 vaccination (%)	2021 Measles 1 coverage (%) under 1	2021 Measles 2 coverage (%) under 2	2021 OPV 0 coverage (%) livebirths	2021 OPV 1st dose coverage (%) under 1	2021 OPV 2nd dose coverage (%) under 1	2021 OPV 3rd dose coverage (%) under 1	2021 PCV 1 coverage under 1 year	2021 PCV 3 coverage under 1 year	2021 PCV2 Coverage < 12	2021 Fully immunised coverage (%) under 1	2021 Fully immunised coverage (%) under 2 years	2021 Revised _Total Populations	2021 Revised _Population Under 1
Chavuma	65.4	45		54.6	43.1	50.64	58.76	54.27	50.77	59.83	51.7	56.71	61.32	45.44	46998	2340
Ikelenge	79	72.7		76.5	47.5	98.46	81.64	77.14	77.73	82.82	79.1	78.23	76.05	46.73	44156	2200
Kabompo	68.7	74.5		82.5	50.5	140.67	84.73	71.25	75.92	74.87	76.6	75.62	82.46	51.95	59262	2953
Kalumbila	84.1	49.5		69.1	48.2	58.57	77.95	75.52	63.72	84.13	73.1	81.14	81.29	69.48	122907	5960
Kasempa	107.9	71.5		84.4	49.7	61.96	92.42	84.07	80.48	94.36	83.6	87.24	82.44	46.73	93381	4646
Manyinga	68	93.5		86.8	50.1	127.84	105.25	101.83	93.22	104.66	93.8	102.49	86.85	49.86	64580	3217
Mufumbwe	71.9	51		76	48.8	64.91	74.68	67.83	59.53	76.17	61.1	67.98	73.91	47.42	77887	3882
Mushindano	56.4	45.8		64.5	37	119.41	59.82	60.22	82.02	60	56	61.51	62.05	43.95	81939	4082
Mwinilunga	70.2	54.5		70.1	50.4	104.9	71.86	68.01	63.83	69.68	65.6	69.19	73.15	55.15	139935	6972
Solwezi	127.4	91.4		110.9	77.2	80.78	122.5	113.63	104.1	129.69	115.8	121.96	107.86	74.42	136561	6803
Zambezi	67.5	79.5		86.2	68.7	168.2	82.46	81.49	92.13	82.72	89.4	81.08	85.81	67.19	107721	5364
Northwestern	82.2	66.6		80.3	54.1	87.8	84.9	79.9	78.09	86.17	79.3	82.79	81.49	57.18	975327	48419
Zambia Ministry of Health	87	75.9		85.3	62.3	89.65	87.83	84.61	81.8	88.66	82.9	86.05	83.71	62.7	18438805	764225

### Sheet: 2022
organisationunitname	2022 BCG coverage (%) under 1	2022 IPV 1st dose coverage (%) under 1	2022 IPV 2 vaccination (%)	2022 Measles 1 coverage (%) under 1	2022 Measles 2 coverage (%) under 2	2022 OPV 0 coverage (%) livebirths	2022 OPV 1st dose coverage (%) under 1	2022 OPV 2nd dose coverage (%) under 1	2022 OPV 3rd dose coverage (%) under 1	2022 PCV 1 coverage under 1 year	2022 PCV 3 coverage under 1 year	2022 PCV2 Coverage < 12	2022 Fully immunised coverage (%) under 1	2022 Fully immunised coverage (%) under 2 years	2022 Revised _Total Populations	2022 Revised _Population Under 1
Chavuma	49	34.9		36.4	27.4	62.59	43.77	42.07	38.71	46.74	41.3	44.38	32.12	25.2	54959	3932
Ikelenge	76.3	76.9		73.2	50	92.76	82.41	76.18	76.36	80.98	74.8	72.86	68.46	46.25	44775	2229
Kabompo	78.2	53.2		70.3	48.6	87.96	70.2	69.95	68.4	66.99	66	69.62	58.72	43.38	65759	3278
Kalumbila	60.8	29.6		47.4	33.8	57.44	55.31	51.74	47.47	55.03	47.6	52.53	47.34	35.19	177068	8580
Kasempa	86.6	52.6		65.3	40.6	68.87	79.23	78.85	65.57	66.55	52.7	59.3	53.76	39.49	111270	5536
Manyinga	63.7	62.5		66	43.5	93.37	73.11	72.63	67.95	69.74	67.4	70.36	57.33	37.56	75031	3738
Mufumbwe	66.7	51.7		66.7	43.7	70.78	67.72	63.08	51.37	66.16	58.4	61.95	62.98	41.17	98216	4894
Mushindano	73.8	37.5		82	87.8	162.2	91.52	93.3	87	89.21	76.3	81.04	79.9	86.85	65334	3254
Mwinilunga	74.6	47.5		65.4	47.4	125.94	72.18	69.31	66.05	68.67	57.1	64	62.16	64.48	136768	6811
Solwezi	56.4	37.6		46.1	32.7	83.31	52.94	48.61	43.09	49.02	45.9	98.65	37.35	29.79	332624	16570
Zambezi	79.8	79		75.8	57.3	149.27	92.15	101	98.63	90.31	99.8	101	71.89	55.93	108221	5389
Northwestern	66.9	46.9		58.6	42.5	90.86	66.45	64.64	59.19	63.32	57.9	74.58	52.75	42.42	1270025	64211
Zambia Ministry of Health	80.9	68.8	0	79	60.3	90.63	83.78	82.6	78.92	77.61	73	76.4	74.7	59.65	19606141	826240

### Sheet: 2023
organisationunitname	2023 BCG coverage (%) under 1	2023 IPV 1st dose coverage (%) under 1	2023 IPV 2 vaccination (%)	2023 Measles 1 coverage (%) under 1	2023 Measles 2 coverage (%) under 2	2023 OPV 0 coverage (%) livebirths	2023 OPV 1st dose coverage (%) under 1	2023 OPV 2nd dose coverage (%) under 1	2023 OPV 3rd dose coverage (%) under 1	2023 PCV 1 coverage under 1 year	2023 PCV 3 coverage under 1 year	2023 PCV2 Coverage < 12	2023 Fully immunised coverage (%) under 1	2023 Fully immunised coverage (%) under 2 years	2023 Revised _Total Populations	2023 Revised _Population Under 1
Chavuma	38.1	24.5	2.7	31.4	19	45.78	41.19	40.47	40.1	50.14	47	46.55	20.73	15.47	57048	4067
Ikelenge	68.7	69	13.38	70.4	55.1	91.53	73.98	77.53	76.56	75.56	78.6	77.96	63.1	51.99	45939	2287
Kabompo	75.2	51.4	9.5	62	38.4	101.13	74.57	69.71	63.63	64.4	52.2	170.91	37.4	23.75	67996	3390
Kalumbila	72.3	36.1	5.7	58.3	37.2	60.88	65.91	65.6	64.76	69.77	61.3	66.17	35.44	31.54	191407	9282
Kasempa	110.6	72.5	3.46	83.7	44.4	71.39	98.9	98.16	90.12	94.27	90.4	92.06	42.82	28.83	113720	5658
Manyinga	53.9	48.7	5.39	49.7	31.2	72.35	60.45	57.46	54.52	54.03	46.4	49.96	34.04	28.42	77881	3881
Mufumbwe	63.7	53.6	14.37	64.5	41.4	78.89	72.6	63.77	53.6	76.42	62.9	66.76	25.07	18.54	102636	5114
Mushindano	97	68.7	11.09	82.1	43.6	94.67	109.22	102.28	93.74	96.52	92.3	99.27	60.78	41.38	68603	3417
Mwinilunga	62.9	55.5	12.19	59.6	52.5	96.59	72.33	68.5	68.24	77.44	73.3	70.54	50.21	45.36	139914	6971
Solwezi	55	40	3.66	45.7	26.1	72.44	51.51	50.96	47.34	50.57	47.2	47.56	27.86	15.57	359234	17896
Zambezi	70.9	58.2	20.54	71	55.9	147.39	83.06	79.42	88.16	81.25	80.4	79.19	64.89	49.48	110928	5525
Northwestern	67.4	48.9	8.04	58.4	37.8	80.33	68.53	66.23	63.43	68.16	62.9	70.19	38.55	28.64	1335306	67488
Zambia Ministry of Health	80.4	67.9	12.24	80.4	60.6	89.06	86.28	84.68	80.84	82.09	77.4	79.88	64.07	51.7	20304817	856001

### Sheet: 2024
organisationunitname	2024 BCG coverage (%) under 1	2024 IPV 1st dose coverage (%) under 1	2024 IPV 2 vaccination (%)	2024 Measles 1 coverage (%) under 1	2024 Measles 2 coverage (%) under 2	2024 OPV 0 coverage (%) livebirths	2024 OPV 1st dose coverage (%) under 1	2024 OPV 2nd dose coverage (%) under 1	2024 OPV 3rd dose coverage (%) under 1	2024 PCV 1 coverage under 1 year	2024 PCV 3 coverage under 1 year	2024 PCV2 Coverage < 12	2024 Fully immunised coverage (%) under 1	2024 Fully immunised coverage (%) under 2 years	2024 Revised _Total Populations	2024 Revised _Population Under 1
Chavuma	50.2	51.3	41.38	53.7	42.4	66.42	51.13	46.67	47.88	58.2	56.1	53.13	52.41	42.57	59214	4203
Ikelenge	71.4	82.6	77.76	75.2	61.9	98.67	77.89	72.15	79.5	82.56	82.9	75.12	72.62	57.41	47135	2347
Kabompo	61.9	52.3	51.27	65.9	53.5	78.33	57.65	57.79	58.05	58.9	59.8	59.27	62.06	52.7	70309	3503
Kalumbila	71.3	50.6	28.04	66.4	47.9	65.19	63.58	62.68	59.48	69.02	68.3	71.08	55.55	52.69	206913	10035
Kasempa	108.6	101.9	87.12	103.4	63.7	69.88	97.11	97.26	95.81	106.49	106.8	100.9	95.67	58.48	116219	5783
Manyinga	64.4	71.1	34.13	70.3	36	79.95	71.93	75.48	76.74	72.48	75.9	76.94	62.74	32.33	80840	4026
Mufumbwe	78.7	86.6	69.41	87.3	78.2	100.92	90.03	94.06	77.34	91.84	88.8	91.73	82.05	76.35	107254	5349
Mushindano	84.9	78.8	62.82	81.4	44.9	78.63	77.85	75.57	67.65	89.03	77.6	85.27	73.02	45.03	72031	3588
Mwinilunga	58.7	66.8	86.98	65.5	104	85.7	56.96	57.52	57.7	60.04	60.4	60.45	60.52	72.22	143136	7129
Solwezi	54.1	40.4	18.95	45.3	38.4	72.46	48.17	45.65	43.32	50.07	47.5	48.26	42.84	40.23	387974	19327
Zambezi	64.2	65.5	52.2	87.8	62.7	99.65	71.57	71.43	70.76	70.9	71.3	71.29	86.11	62.18	113697	5663
Northwestern	67	61.3	47.04	67.3	55.3	78.11	64.72	63.91	61.4	68.39	67	67.34	62.29	52.28	1404722	70953
Zambia Ministry of Health	80	76.8	54.79	84.6	66.3	90.64	82.31	81.16	80.13	83.23	81.3	82.14	80.27	64.94	21032876	887246

### Sheet: 2025
organisationunitname	2025 BCG coverage (%) under 1	2025 IPV 1st dose coverage (%) under 1	2025 IPV 2 vaccination (%)	2025 Measles 1 coverage (%) under 1	2025 Measles 2 coverage (%) under 2	2025 OPV 0 coverage (%) livebirths	2025 OPV 1st dose coverage (%) under 1	2025 OPV 2nd dose coverage (%) under 1	2025 OPV 3rd dose coverage (%) under 1	2025 PCV 1 coverage under 1 year	2025 PCV 3 coverage under 1 year	2025 PCV2 Coverage < 12	2025 Fully immunised coverage (%) under 1	2025 Fully immunised coverage (%) under 2 years	2025 Revised _Total Populations	2025 Revised _Population Under 1
Chavuma	59.9	57	37.39	62.8	52.8	73.14	67.25	61.54	61.63	66.5	61.8	63.46	60	52.68	61466	3060
Ikelenge	85.9	84.5	74.63	99.5	57.1	88.56	83.76	85.96	85.8	83.51	84.9	85.38	74.29	60.09	48362	2408
Kabompo	74.5	80.9	77.87	80.7	79.2	89.28	79.36	79.08	80.35	79.97	81.7	80.08	79.5	78.64	72698	3624
Kalumbila	79.1	81.3	64.64	85.8	60.8	59.4	72.49	71.66	69.57	80.32	80.4	80.18	79.68	101.12	223669	10845
Kasempa	125.9	117.9	104.11	112.9	79.5	66.37	112.18	105.36	106.48	117.78	119.1	114.65	108.51	77.33	118780	5912
Manyinga	74.7	80.3	67.02	75.7	54.7	100.44	80.39	84.21	79.5	82.06	79.7	84.69	75.32	54.13	83912	4181
Mufumbwe	84.5	90.5	78.42	93.2	71.8	82.25	86.59	85.64	83.8	93.77	94.1	94.99	90.38	71.76	112081	5585
Mushindano	97.1	83	55.49	81.8	54.8	57.51	98.38	94.69	88.69	102.36	84.9	95.89	75.19	54.99	75634	3768
Mwinilunga	78.2	79.2	71.76	76	62.4	102.29	78.98	80.75	81.88	79.7	82.7	81.08	72.09	62.52	146423	7294
Solwezi	59	54.6	49.54	62	41.2	76.21	62.01	57.07	52.91	63.55	55.4	60.07	60.02	44.95	419008	20874
Zambezi	59.9	56.8	48.56	70	56.2	88.84	63.9	63.64	63.5	64.6	64.5	65.45	65.83	57.06	116541	5803
Northwestern	75.8	74.3	63.52	78	57.2	77.77	76.02	73.87	71.91	79.03	76	77.82	73.89	64.13	1478574	73354
Zambia Ministry of Health	81.7	82	76.12	86.3	69	91.84	83.25	81.83	81.93	85.14	84.6	84.06	83.64	69.76	21805615	918722
